# criTRia: A Classification System and Evidence Criteria for Tandem Repeat Locus-Disease Relationships

**DOI:** 10.64898/2026.07.04.26357279

**Authors:** Macayla Ann Weiner, Laurel Hiatt, Pamela Ajuyah, Elbay Aliyev, Harriet Dashnow

## Abstract

**Introduction:** Tandem repeats (TRs), including short tandem repeats (1-6 bp motifs) and variable number tandem repeats (7+ bp motifs), have been linked to more than 50 Mendelian diseases. However, current frameworks for evaluating gene-disease relationships do not adequately address TR-specific complexities. As a result, proposed TR locus-disease relationships are often incorrectly classified, under-evaluated, or excluded entirely, limiting discovery and leading to underdiagnosis of TR disorders.

**Methods:** We developed criTRia, a scoring framework designed to accurately evaluate TR locus-disease relationships at the locus level rather than the gene level. Building on ClinGen best practices, criTRia introduces TR-specific evidence categories and reweighted scoring. We applied criTRia to curate 65 loci from STRchive, a database of disease-associated TRs.

**Results:** We compared criTRia curations with gene-level curations from nine Gene Curation Coalition (GenCC) groups. Of 65 newly scored loci, 7 had not been previously evaluated by GenCC and 17 showed significant disagreement across groups. These differences have direct implications for whether a disease is recommended for inclusion in a diagnostic gene panel. The criTRia framework also enabled curation of previously unassessed associations, bringing the total to 77 curated TR locus-disease associations and identifying four contradictory associations.

**Discussion:** By incorporating TR-specific evidence, criTRia provides a reproducible methodology for assessing TR locus-disease relationships, improving classification consistency and establishing a foundation for better integrating tandem repeats into clinical genetic medicine and providing more accurate diagnoses.
