## Supplemental File 3. Table of GenCC gene-level curation scores awarded to tandem repeat diseases, and criTRia locus-level curations for "criTRia: A Classification System and Evidence Criteria for Tandem Repeat Locus-Disease Relationships"

Gene	Group	categorical_score
ADTKD_MUC1	Ambry	Moderate
ADTKD_MUC1	ClinGen	Definitive
ADTKD_MUC1	Labcorp	Limited
ADTKD_MUC1	Orphanet	Supportive
ADTKD_MUC1	PanelApp	Strong
ALS1_NIPA	criTRia	Contradictory
ALS1_NIPA1	Labcorp	Strong
ALS1_NIPA1	Orphanet	Supportive
ALS1_NIPA1	PanelApp	Strong
BPES_FOXL2	Ambry	Definitive
BPES_FOXL2	G2P	Definitive
BPES_FOXL2	Labcorp	Strong
BPES_FOXL2	PanelApp	Strong
BPES_FOXL2	criTRia	Definitive
CANVAS_RFC1	Ambry	Moderate
CANVAS_RFC1	ClinGen	Definitive
CANVAS_RFC1	Labcorp	Strong
CANVAS_RFC1	Orphanet	Supportive
CANVAS_RFC1	PanelApp	Strong
CCD_RUNX2	Ambry	Definitive
CCD_RUNX2	G2P	Definitive
CCD_RUNX2	Labcorp	Strong
CCD_RUNX2	Orphanet	Supportive
CCD_RUNX2	PanelApp	Strong
CCD_RUNX2	criTRia	Definitive
CCHS_PHOX2B	Ambry	Definitive
CCHS_PHOX2B	ClinGen	Definitive
CCHS_PHOX2B	G2P	Definitive
CCHS_PHOX2B	Labcorp	Strong
CCHS_PHOX2B	Orphanet	Supportive
CCHS_PHOX2B	PanelApp	Strong
CHNG3_MIR7-2	criTRia	Strong
CJD_PRNP	Ambry	Definitive
CJD_PRNP	Labcorp	Strong
CJD_PRNP	Orphanet	Supportive
CJD_PRNP	PanelApp	Strong
CJD_PRNP	criTRia	Moderate
CPEO_POLG	Ambry	Definitive
CPEO_POLG	G2P	Definitive
CPEO_POLG	Labcorp	Strong
CPEO_POLG	Orphanet	Supportive
CPEO_POLG	PanelApp	Strong
CPEO_POLG	criTRia	Contradictory
CPUM_TYMS	criTRia	Limited
DBQD2_XYLT1	G2P	Strong
DBQD2_XYLT1	Labcorp	Strong
DBQD2_XYLT1	Orphanet	Supportive
DBQD2_XYLT1	PanelApp	Strong
DBQD2_XYLT1	criTRia	Moderate
DM1_DMPK	G2P	Definitive
DM1_DMPK	Labcorp	Strong
DM1_DMPK	Orphanet	Supportive
DM1_DMPK	criTRia	Definitive
DM2_CNBP	G2P	Definitive
DM2_CNBP	Labcorp	Strong
DM2_CNBP	Orphanet	Supportive
DM2_CNBP	criTRia	Definitive
DMD_DMD	Ambry	Definitive
DMD_DMD	ClinGen	Definitive
DMD_DMD	G2P	Definitive
DMD_DMD	Lab MM	Strong
DMD_DMD	Labcorp	Strong
DMD_DMD	Myriad	Definitive
DMD_DMD	Orphanet	Supportive
DMD_DMD	criTRia	Contradictory
DRPLA_ATN1	Ambry	Moderate
DRPLA_ATN1	Illumina	Moderate
DRPLA_ATN1	Labcorp	Strong
DRPLA_ATN1	Orphanet	Supportive
DRPLA_ATN1	PanelApp	Strong
DRPLA_ATN1	criTRia	Definitive
EDM1-PSACH_COMP	ClinGen	Definitive
EDM1-PSACH_COMP	G2P	Limited
EDM1-PSACH_COMP	Labcorp	Strong
EDM1-PSACH_COMP	Orphanet	Supportive
EIEE1_ARX	ClinGen	Definitive
EIEE1_ARX	Labcorp	Strong
EIEE1_ARX	Orphanet	Supportive
EIEE1_ARX	PanelApp	Strong
EIEE1_ARX	criTRia	Definitive
EPM1_CSTB	ClinGen	Definitive
EPM1_CSTB	Labcorp	Strong
EPM1_CSTB	Orphanet	Supportive
EPM_CSNK1E	Ambry	Limited
EPM_CSNK1E	criTRia	Limited
FAME1_SAMD12	Labcorp	Strong
FAME1_SAMD12	Orphanet	Supportive
FAME1_SAMD12	PanelApp	Limited
FAME1_SAMD12	criTRia	Definitive
FAME2_STARD7	PanelApp	Limited
FAME2_STARD7	criTRia	Strong
FAME3_MARCHF6	Orphanet	Supportive
FAME3_MARCHF6	criTRia	Definitive
FAME4_YEATS2	Orphanet	Supportive
FAME4_YEATS2	PanelApp	Limited
FAME4_YEATS2	criTRia	Limited
FAME6_TNRC6A	Labcorp	Limited
FAME6_TNRC6A	PanelApp	Limited
FAME6_TNRC6A	criTRia	Limited
FAME7_RAPGEF2	Ambry	Limited
FAME7_RAPGEF2	Labcorp	Limited
FAME7_RAPGEF2	criTRia	Limited
FAME8_RAI1	ClinGen	Definitive
FAME8_RAI1	criTRia	Limited
FECD3_TCF4	G2P	Strong
FECD3_TCF4	Orphanet	Supportive
FECD3_TCF4	criTRia	Definitive
FRA12A_DIP2B	Ambry	Limited
FRA12A_DIP2B	G2P	Limited
FRA12A_DIP2B	Labcorp	No Known
FRA12A_DIP2B	criTRia	Contradictory
FRA2A_AFF3	G2P	Moderate
FRA2A_AFF3	criTRia	Definitive
FRA7A_ZNF713	G2P	Limited
FRA7A_ZNF713	criTRia	Limited
FRAXE_AFF2	ClinGen	Definitive
FRAXE_AFF2	G2P	Definitive
FRAXE_AFF2	Labcorp	Strong
FRAXE_AFF2	Orphanet	Supportive
FRAXE_AFF2	PanelApp	Strong
FRDA_FXN	ClinGen	Definitive
FRDA_FXN	G2P	Definitive
FRDA_FXN	Labcorp	Strong
FRDA_FXN	Orphanet	Supportive
FRDA_FXN	PanelApp	Strong
FTDALS1_C9orf72	Ambry	Moderate
FTDALS1_C9orf72	ClinGen	Definitive
FTDALS1_C9orf72	Labcorp	Strong
FXS_FMR1	Ambry	Definitive
FXS_FMR1	ClinGen	Definitive
FXS_FMR1	G2P	Definitive
FXS_FMR1	Labcorp	Strong
FXS_FMR1	Myriad	Definitive
FXS_FMR1	Orphanet	Supportive
FXS_FMR1	PanelApp	Strong
FXS_FMR1	criTRia	Definitive
FXTAS,POF1_FMR1	criTRia	Definitive
FXTAS_FMR1	Ambry	Strong
FXTAS_FMR1	G2P	Definitive
FXTAS_FMR1	Labcorp	Strong
FXTAS_FMR1	Orphanet	Supportive
GDPAG_GLS	Ambry	Moderate
GDPAG_GLS	ClinGen	Definitive
GDPAG_GLS	Labcorp	Strong
GDPAG_GLS	Orphanet	Supportive
GDPAG_GLS	PanelApp	Strong
HDL2_JPH3	Ambry	Definitive
HDL2_JPH3	Labcorp	Strong
HDL2_JPH3	criTRia	Definitive
HD_HTT	Ambry	Definitive
HD_HTT	ClinGen	Definitive
HD_HTT	Labcorp	Strong
HD_HTT	Orphanet	Supportive
HFG-III_HOXA13	criTRia	Limited
HFG-II_HOXA13	criTRia	Limited
HFG-I_HOXA13	criTRia	Limited
HFG_HOXA13-I	Ambry	Moderate
HFG_HOXA13-I	ClinGen	Definitive
HFG_HOXA13-I	G2P	Definitive
HFG_HOXA13-I	Labcorp	Strong
HFG_HOXA13-I	Orphanet	Supportive
HFG_HOXA13-I	PanelApp	Strong
HMNR7_VWA1	Labcorp	Strong
HMNR7_VWA1	Orphanet	Supportive
HMNR7_VWA1	PanelApp	Strong
HMNR7_VWA1	criTRia	Definitive
HPE5_ZIC2	Ambry	Definitive
HPE5_ZIC2	G2P	Definitive
HPE5_ZIC2	Labcorp	Strong
HPE5_ZIC2	Orphanet	Supportive
HPE5_ZIC2	PanelApp	Strong
HPE5_ZIC2	criTRia	Definitive
HSAN-VIII_PRDM12	G2P	Definitive
HSAN-VIII_PRDM12	Illumina	Definitive
HSAN-VIII_PRDM12	Labcorp	Strong
HSAN-VIII_PRDM12	Orphanet	Supportive
HSAN-VIII_PRDM12	PanelApp	Strong
HSAN-VIII_PRDM12	criTRia	Moderate
JBS_CBL	criTRia	Definitive
MRUPAV_PLIN4	Ambry	Moderate
MRUPAV_PLIN4	criTRia	Moderate
NIID_NOTCH2NLC	criTRia	Definitive
NME_NAXE	ClinGen	Definitive
NME_NAXE	PanelApp	Strong
NME_NAXE	criTRia	Limited
OPDM1_LRP12	Ambry	Strong
OPDM1_LRP12	ClinGen	Moderate
OPDM1_LRP12	criTRia	Strong
OPDM2_GIPC1	Labcorp	Strong
OPDM2_GIPC1	Orphanet	Supportive
OPDM2_GIPC1	PanelApp	Limited
OPDM2_GIPC1	criTRia	Definitive
OPDM4_RILPL1	Ambry	Limited
OPDM4_RILPL1	criTRia	Moderate
OPDM5_ABCD3	ClinGen	Limited
OPDM5_ABCD3	criTRia	Moderate
OPMD_PABPN1	Ambry	Definitive
OPMD_PABPN1	Labcorp	Strong
OPMD_PABPN1	Orphanet	Supportive
OPMD_PABPN1	PanelApp	Strong
OPMD_PABPN1	criTRia	Definitive
OPML1_NUTM2B-AS1	criTRia	Moderate
POF1_FMR1	Ambry	Strong
POF1_FMR1	G2P	Definitive
POF1_FMR1	Labcorp	Strong
PRTS_ARX	Ambry	Moderate
PRTS_ARX	ClinGen	Definitive
PRTS_ARX	G2P	Definitive
PRTS_ARX	Orphanet	Supportive
PRTS_ARX	PanelApp	Strong
PRTS_ARX	criTRia	Definitive
RCPS_EIF4A3	Ambry	Moderate
RCPS_EIF4A3	G2P	Definitive
RCPS_EIF4A3	Labcorp	Strong
RCPS_EIF4A3	Orphanet	Supportive
RCPS_EIF4A3	PanelApp	Strong
RCPS_EIF4A3	criTRia	Definitive
SBMA_AR	Ambry	Strong
SBMA_AR	ClinGen	Definitive
SBMA_AR	G2P	Definitive
SBMA_AR	Labcorp	Strong
SBMA_AR	Orphanet	Supportive
SBMA_AR	PanelApp	Strong
SCA10_ATXN10	Labcorp	Strong
SCA10_ATXN10	Orphanet	Supportive
SCA10_ATXN10	criTRia	Definitive
SCA12_PPP2R2B	Ambry	Moderate
SCA12_PPP2R2B	Labcorp	Strong
SCA12_PPP2R2B	Orphanet	Supportive
SCA12_PPP2R2B	criTRia	Moderate
SCA17_TBP	Ambry	Strong
SCA17_TBP	Lab MM	Definitive
SCA17_TBP	Labcorp	Strong
SCA17_TBP	Orphanet	Supportive
SCA17_TBP	criTRia	Definitive
SCA1_ATXN1	Ambry	Moderate
SCA1_ATXN1	Labcorp	Strong
SCA1_ATXN1	Orphanet	Supportive
SCA1_ATXN1	criTRia	Definitive
SCA27B_FGF14	Ambry	Moderate
SCA27B_FGF14	Labcorp	Strong
SCA27B_FGF14	Orphanet	Supportive
SCA27B_FGF14	PanelApp	Strong
SCA27B_FGF14	criTRia	Definitive
SCA2_ATXN2	Ambry	Definitive
SCA2_ATXN2	ClinGen	Definitive
SCA2_ATXN2	Orphanet	Supportive
SCA31_BEAN1	Ambry	Limited
SCA31_BEAN1	Labcorp	Strong
SCA31_BEAN1	Orphanet	Supportive
SCA31_BEAN1	criTRia	Definitive
SCA36_NOP56	Ambry	Definitive
SCA36_NOP56	Labcorp	Strong
SCA36_NOP56	Orphanet	Supportive
SCA36_NOP56	criTRia	Definitive
SCA37_DAB1	Labcorp	Limited
SCA37_DAB1	Orphanet	Supportive
SCA37_DAB1	PanelApp	Strong
SCA37_DAB1	criTRia	Strong
SCA3_ATXN3	Ambry	Strong
SCA3_ATXN3	Lab MM	Definitive
SCA3_ATXN3	Labcorp	Strong
SCA3_ATXN3	Orphanet	Supportive
SCA3_ATXN3	criTRia	Definitive
SCA4_ZFHX3	Ambry	Moderate
SCA4_ZFHX3	PanelApp	Strong
SCA4_ZFHX3	criTRia	Definitive
SCA51_THAP11	ClinGen	Limited
SCA51_THAP11	criTRia	Definitive
SCA6_CACNA1A	Ambry	Strong
SCA6_CACNA1A	Labcorp	Strong
SCA6_CACNA1A	Orphanet	Supportive
SCA6_CACNA1A	PanelApp	Strong
SCA6_CACNA1A	criTRia	Definitive
SCA7_ATXN7	Ambry	Moderate
SCA7_ATXN7	G2P	Definitive
SCA7_ATXN7	Labcorp	Strong
SCA7_ATXN7	Orphanet	Supportive
SCA7_ATXN7	criTRia	Definitive
SCA8_ATXN8OS	Ambry	Moderate
SCA8_ATXN8OS	criTRia	Definitive
SD5_HOXD13	G2P	Definitive
SD5_HOXD13	Lab MM	Strong
SD5_HOXD13	Labcorp	Strong
SD5_HOXD13	Orphanet	Supportive
SD5_HOXD13	PanelApp	Strong
SD5_HOXD13	criTRia	Definitive
TOF_TBX1	Ambry	Definitive
TOF_TBX1	criTRia	Limited
VACTERLX_ZIC3	Ambry	Moderate
VACTERLX_ZIC3	G2P	Definitive
VACTERLX_ZIC3	Labcorp	Strong
VACTERLX_ZIC3	PanelApp	Strong
VACTERLX_ZIC3	criTRia	Limited
XDP_TAF1	Ambry	Strong
XDP_TAF1	G2P	Definitive
XDP_TAF1	Illumina	Definitive
XDP_TAF1	Labcorp	Strong
XDP_TAF1	Orphanet	Supportive
XDP_TAF1	PanelApp	Strong
XDP_TAF1	criTRia	Definitive
XLID, PHPX_SOX3	criTRia	Limited
XLID_SOX3	Ambry	Limited
XLID_SOX3	ClinGen	Moderate
XLID_SOX3	G2P	Definitive
XLID_SOX3	Labcorp	Strong
XLID_SOX3	Orphanet	Supportive
