## Supplemental File 4. Table of detailed criTRia TR disease-locus curations for "criTRia: A Classification System and Evidence Criteria for Tandem Repeat Locus-Disease Relationships"

Gene	Disease_ID	Inheritance	Date	classification	total_score	genetic_evidence_score	experimental_evidence_score	publication_count	publication_interval_years	Description	Locus_ID	Source
ABCD3	OPDM5	AD	04/29/2026	Moderate	10.0	8.5	1.5	1		A heterozygous CCG repeat expansion in the 5′-UTR/untranslated first exon of ABCD3 was reported as the cause of autosomal dominant oculopharyngodistal myopathy type 5 (OPDM5) in families of European ancestry. PMID:39068203 described 35 affected individuals from eight unrelated families, with detailed clinical data for 24 individuals; targeted ONT long-read sequencing showed monoallelic pure CCG e…	OPDM5_ABCD3	criTRia
AFF3	FRA2A	AD	08/12/2025	Definitive	12.0	8.0	4.0	2	10.59	A GCC/CGG repeat expansion in an alternative promoter/intronic 5′ region of AFF3 causes the FRA2A folate-sensitive fragile site and is associated with autosomal dominant intellectual disability/developmental delay. The original FRA2A study identified expanded mosaic CGG alleles with promoter hypermethylation and monoallelic AFF3 silencing in carrier families, while a later population-scale study …	FRA2A_AFF3	criTRia
ARX	EIEE1	XR	08/18/2025	Definitive	16.5	11.5	5.0	6	13.33	ARX-related early infantile epileptic encephalopathy/West syndrome is supported by X-linked familial linkage and multiple reports of ARX polyalanine repeat expansions, especially the first polyalanine tract expansion c.333_334ins(GCG)7 / pA1 expansion from 16 to 23 alanines and recurrent exon 2 polyalanine expansions associated with infantile spasms, hypsarrhythmia, developmental delay/intellectu…	EIEE1_ARX	criTRia
ARX	PRTS	XR	08/18/2025	Definitive	12	12	0	2	4.75	Partington syndrome (PRTS) is an X-linked ARX-related neurodevelopmental disorder associated with coding polyalanine tract expansions, particularly the recurrent pA2 24-bp duplication c.441_464dup (also reported historically as c.429_452dup) that expands the second polyalanine tract from 12 to 20 alanines. Reported phenotypes include intellectual disability with dystonic hand movements/dysarthria…	PRTS_ARX	criTRia
ATN1	DRPLA	AD	05/22/2026	Definitive	12.5	8.0	4.5	5	43.61	Dentatorubral-pallidoluysian atrophy (DRPLA) is an autosomal dominant neurodegenerative disorder associated with expansion of the ATN1 CAG repeat, which encodes an expanded polyglutamine tract. The uploaded evidence includes a clinical-neuropathologic series of five families with myoclonus, epilepsy, dementia, ataxia and choreoathetosis with dentatorubral-pallidoluysian degeneration, and a molecu…	DRPLA_ATN1	criTRia
ATXN1	SCA1	AD	08/12/2025	Definitive	14.5	12	2.5	7	36.33	Spinocerebellar ataxia type 1 (SCA1) is an autosomal dominant neurodegenerative disorder caused by a heterozygous CAG repeat expansion in the coding region of ATXN1. The locus was first supported by linkage of autosomal dominant spinocerebellar ataxia to chromosome 6p/HLA in a large multigenerational kindred and later by identification of an unstable expanded ATXN1 CAG repeat that segregates with…	SCA1_ATXN1	criTRia
ATXN10	SCA10	AD	08/12/2025	Definitive	14.0	12	2.0	4	25.41	SCA10 is an autosomal dominant spinocerebellar ataxia characterized by cerebellar ataxia with variable seizures, caused by a large ATTCT pentanucleotide repeat expansion in intron 9 of ATXN10. Genetic evidence includes linkage to chromosome 22q13, segregation/haplotype evidence in SCA10 families, absence or low frequency of disease-associated haplotypes/expansions in controls, and repeat-size/str…	SCA10_ATXN10	criTRia
ATXN3	SCA3	AD	08/12/2025	Definitive	18	12	6	8	30.41		SCA3_ATXN3	criTRia
ATXN7	SCA7	AD	08/12/2025	Definitive	18.0	12	6.0	7	22.92	A heterozygous pathogenic CAG repeat expansion in the coding region of ATXN7 causes autosomal dominant spinocerebellar ataxia type 7 (SCA7), characterized by progressive cerebellar ataxia and retinal degeneration. Uploaded studies support the locus-disease relationship through segregation of expanded CAG alleles in SCA7 families, molecularly confirmed case/control cohorts across multiple populati…	SCA7_ATXN7	criTRia
ATXN8OS	SCA8	AD	08/12/2025	Definitive	11.5	6.0	5.5	3	22.61	SCA8 is associated with a dominantly inherited CTG•CAG repeat expansion at the ATXN8OS/ATXN8 locus. Evidence includes expanded alleles in SCA8 families with reduced penetrance, enrichment of CCG•CGG interruptions in higher-penetrance families, bidirectional transcription producing noncoding CUG-containing ATXN8OS RNA and CAG/polyglutamine products, and cell/model data supporting RNA and protein g…	SCA8_ATXN8OS	criTRia
BEAN1	SCA31	AD	08/11/2025	Definitive	12.0	9.0	3.0	4	13.33	SCA31 is an autosomal dominant, late-onset progressive cerebellar ataxia associated with a 2.5–3.8 kb complex pentanucleotide repeat insertion containing pathogenic (TGGAA)n at the shared intronic BEAN1/TK2 locus. The insertion was reported in 160 affected individuals from 98 SCA31 families, was absent from disease controls and SCA4 subjects, and rare control insertions were shorter and lacked th…	SCA31_BEAN1	criTRia
CACNA1A	SCA6	AD	08/12/2025	Definitive	18	12	6	5	28.25	Spinocerebellar ataxia type 6 (SCA6) is an autosomal dominant, late-onset, slowly progressive cerebellar ataxia caused by expansion of a CAG repeat in CACNA1A, encoding an expanded polyglutamine tract in the alpha1A/P/Q-type calcium-channel gene product/alpha1ACT. Expanded alleles were initially observed in unrelated ataxia cases and absent from controls, segregate or share disease haplotypes in …	SCA6_CACNA1A	criTRia
CBL	JBS	AD	08/12/2025	Definitive	14.5	12.0	2.5	3	5.17	Jacobsen syndrome (JBS) is a contiguous-gene disorder caused by partial deletion of the distal long arm of chromosome 11. The FRA11B CCG repeat/fragile site at 11q23.3, located at the 5' end/immediately upstream of CBL/CBL2, has been implicated as a breakage-prone locus in a subset of JBS cases. The uploaded evidence supports a mechanism in which CCG repeat expansion and associated fragile-site i…	JBS_CBL	criTRia
CNBP	DM2	AD	07/21/2025	Definitive	14.5	8.5	6	5	15.99	Myotonic dystrophy type 2 (DM2) is an autosomal dominant multisystem disorder caused by a CCTG repeat expansion in intron 1 of CNBP (formerly ZNF9). Genetic evidence includes genetically confirmed DM2 families with the expansion, allele-level differences between interrupted normal alleles and uninterrupted expanded alleles, and linkage/segregation support across European-origin kindreds. Experime…	DM2_CNBP	criTRia
CSNK1E	EPM	AD	03/09/2025	Limited	4.5	2.0	2.5	3	6.67	A heterozygous CGG repeat expansion in exon 1/5'UTR of CSNK1E at the FRA22A locus was reported in one Azerbaijani proband with progressive myoclonic epilepsy, ataxia, cognitive decline, and early death after exome and long-read analyses excluded other plausible causes. The expanded allele showed increased methylation, and prior FRA22A work demonstrated CSNK1E methylation and reduced expression in…	EPM_CSNK1E	criTRia
DAB1	SCA37	AD	08/18/2025	Strong	13.0	8.5	4.5	2	0.99	Spinocerebellar ataxia type 37 (SCA37) is an autosomal dominant, generally pure cerebellar ataxia associated with an unstable intronic ATTTC pentanucleotide insertion in the non-coding/regulatory region of DAB1. Reported pathogenic alleles place an ATTTC insertion within a polymorphic ATTTT tract, whereas ATTTT-only alleles are non-pathogenic. Available evidence includes familial segregation and …	SCA37_DAB1	criTRia
DIP2B	FRA12A	AD	05/20/2026	Moderate	11.0	9.5	1.5	5	18.08	FRA12A is a rare, folate-sensitive chromosomal fragile site on chromosome 12 associated with intellectual developmental disorder, FRA12A type. The DIP2B CGG repeat expansion causes this folate-sensitive site and is associated with a broad phenotypic range, including intellectual disability, ataxia/movement disorder, and epilepsy; cardiovascular associations have also been reported but were not sc…	FRA12A_DIP2B	criTRia
DMD	DMD	XR	05/14/2025	Refuted	0	0	0	2	8.65	A GAA repeat expansion in DMD intron 62 was proposed as a possible contributor to Duchenne/Becker-like dystrophinopathy based on a single three-generation family in which affected female relatives carried expanded alleles and population controls in that study had smaller alleles [@pmid:27417533]. However, large population analyses found the proposed pathogenic genotype at frequencies far exceedin…	DMD_DMD	criTRia
DMPK	DM1	AD	07/21/2025	Definitive	18	12	6	7	30.58	Myotonic dystrophy type 1 (DM1) is an autosomal dominant, multisystem repeat-expansion disorder caused by a pathogenic CTG expansion in the 3' UTR of DMPK. The locus-disease relationship is supported by molecularly confirmed DMPK CTG expansions in affected probands, population/control allele data, repeat-length and repeat interruptions that modify age at onset and severity, and experimental evide…	DM1_DMPK	criTRia
EIF4A3	RCPS	AR	06/02/2025	Definitive	15	9	6	3	4.24	Richieri-Costa-Pereira syndrome (RCPS) is an autosomal recessive acrofacial dysostosis caused primarily by biallelic EIF4A3 5' UTR repeat expansions, most commonly 15-16 repeats compared with 3-12 repeats in controls, with additional pathogenic compound heterozygosity involving a 14-repeat allele and EIF4A3 missense variant. The locus-disease relationship is supported by affected families/proband…	RCPS_EIF4A3	criTRia
FGF14	SCA27B	AR	06/04/2025	Definitive	13.5	12	1.5	6	22.41	SCA27B/ATX-FGF14 is associated with a pathogenic intronic GAA repeat expansion in FGF14, with cohort data supporting a fully pathogenic range for larger expansions and reduced penetrance for intermediate alleles. Affected individuals typically present with adult-onset, slowly progressive cerebellar ataxia, often with episodic features, gait/balance impairment, ocular motor findings, and cerebella…	SCA27B_FGF14	criTRia
FMR1	FXS	XD	08/18/2025	Definitive	14.0	8.5	5.5	13	39.09	Fragile X syndrome (FXS) is caused by full-mutation expansion of the CGG repeat (typically >200 repeats) in the 5′ untranslated region of FMR1. The full mutation leads to repeat-region hypermethylation, transcriptional silencing of FMR1, and reduced or absent FMRP, an RNA-binding protein involved in synaptic protein translation, brain development, and synaptic plasticity. The FMR1 full-mutation F…	FXS_FMR1	criTRia
FMR1	FXTAS,POF1	XD	08/18/2025	Definitive	13.5	11.0	2.5	5	5.29	The FMR1 5' UTR CGG premutation (55-200 repeats) is associated with the grouped FXTAS/POF1 phenotype in criTRia. Uploaded FXTAS-focused sources support a locus-specific relationship between premutation CGG repeat length and motor phenotype, including earlier onset of tremor/ataxia and greater motor impairment in premutation carriers, especially males. Experimental support in the uploaded sources …	FXTAS,POF1_FMR1	criTRia
FOXL2	BPES	AD/AR	06/04/2025	Definitive	14.5	9.0	5.5	6	19.47	FOXL2 pathogenic variants, including polyalanine-tract expansions, are associated with blepharophimosis-ptosis-epicanthus inversus syndrome (BPES), an eyelid malformation syndrome with or without premature ovarian failure. Reported evidence includes multiple unrelated probands and families with heterozygous FOXL2 variants, segregation of a polyalanine expansion in a multigeneration BPES type II f…	BPES_FOXL2	criTRia
GIPC1	OPDM2	AD	06/04/2025	Definitive	15.5	9.5	6.0	6	4.99	Autosomal dominant OPDM2 is associated with heterozygous CGG/GGC repeat expansion in the 5' UTR of GIPC1. Across independent cohorts, expanded alleles were identified in familial and sporadic OPDM cases, were absent or very rare in controls, and showed repeat-size association with age at onset/pathogenic thresholds. Functional studies support a repeat-mediated mechanism involving altered GIPC1 ex…	OPDM2_GIPC1	criTRia
HOXA13	HFG-I	AD	08/18/2025	Limited	3.5	0	3.5	2	3.08	This HFG-I HOXA13 curation is based on experimental evidence from PMID 17935235 and primary mouse-model evidence from PMID 15385446. PMID 17935235 reports a father and daughter with hand-foot-genital syndrome carrying a heterozygous +14 alanine expansion in HOXA13 polyalanine tract III and shows, in COS-7 cells, length-dependent cytoplasmic aggregation of HOXA13 polyalanine expansion proteins, al…	HFG_HOXA13-I	criTRia
HOXA13	HFG-II	AD	08/18/2025	Limited	5.5	3.0	2.5	2	1.63	Autosomal dominant hand-foot-genital syndrome type II (HFG-II) is supported by a heterozygous 18 bp in-frame duplication in the second HOXA13 polyalanine tract, adding six alanines. The locus-specific human evidence comes from a six-generation family with 27 affected individuals, atypical HFGS with mild limb findings and high hypospadias penetrance, significant linkage to chromosome 7p (maximum L…	HFG_HOXA13-II	criTRia
HOXA13	HFG-III	AD	08/18/2025	Limited	4.5	2.0	2.5	3	7.46	Autosomal dominant hand-foot-genital syndrome type III (HFG-III) is associated with expansions of the third N-terminal polyalanine tract in HOXA13. PMID 10839976 reported an HFGS family with a 24-bp in-frame insertion in exon 1 that expands HOXA13 polyalanine tract III from 18 to 26 alanines and segregates across multiple affected relatives. PMID 17935235 reported a father-daughter family with a …	HFG_HOXA13-III	criTRia
HOXD13	SD5	AD	08/18/2025	Definitive	12.5	8.5	4.0	3	24.09	Autosomal dominant synpolydactyly type 5 is associated with in-frame polyalanine expansions in exon 1 of HOXD13, a coding tandem-repeat tract outside the DNA-binding homeodomain. Published families show HOXD13 polyalanine expansions segregating with synpolydactyly, with expansion size correlating with penetrance and limb phenotype severity. Functional studies in a Hoxd13 +7A synpolydactyly mouse …	SD5_HOXD13	criTRia
JPH3	HDL2	AD	06/04/2025	Definitive	15	9	6	5	23.58	HDL2 is an autosomal dominant Huntington disease phenocopy caused by a CAG/CTG repeat expansion in alternatively spliced exon 2A of JPH3. Human evidence includes published genetically confirmed HDL2 cases, an inverse relationship between repeat length and age at onset, and shared African-origin founder haplotypes in multiple populations. Experimental evidence includes BAC-HDL2 mouse models with m…	HDL2_JPH3	criTRia
LRP12	OPDM1	AD	8/18/2025	Strong	12	12	0	2	1.92	Autosomal dominant oculopharyngodistal myopathy type 1 (OPDM1) is associated with a heterozygous noncoding CGG repeat expansion in the 5′ UTR of LRP12. The original discovery study identified LRP12 CGG expansions in OPDM probands and validated the locus by RP-PCR, Southern blotting, and control repeat-size analysis. A larger OPDM_LRP12 case series identified 65 Japanese patients from 59 families …	OPDM1_LRP12	criTRia
MARCHF6	FAME3	AD	08/12/2025	Definitive	11.5	10.0	1.5	3	17.33	Autosomal dominant familial adult myoclonic epilepsy type 3 (FAME3) is associated with an intronic TTTTA/TTTCA repeat expansion in MARCH6/MARCHF6 on chromosome 5p15.2. The expansion was identified by genome sequencing and repeat-primed PCR in four European families with cortical/myoclonic tremor and epilepsy, co-segregated with disease, and was absent from controls in the reported analyses. Expan…	FAME3_MARCHF6	criTRia
MIR7-2	CHNG3	AD	08/18/2025	Strong	13.5	12	1.5	2		Noncoding TTTG STR changes at 15q26.1 between DET1 and MIR7-2/MIR1179 are associated with autosomal dominant CHNG3/resistance to TSH, presenting as congenital nongoitrous hypothyroidism and/or multinodular goiter. Two 2024 studies reported recurrent (TTTG)3 deletions and STR SNVs segregating in families and enriched in congenital hypothyroidism/MNG cohorts, with locus-specific functional evidence…	CHNG3_MIR7-2	criTRia
NAXE	NME	AR	08/12/2025	Limited	5.0	2.0	3.0	1		A biallelic GGGCC repeat expansion of approximately 200 repeat units in the NAXE promoter was identified in one proband with autosomal recessive NAXE-related mitochondrial encephalopathy. The proband's homozygous expansion resulted from maternal chromosome 1 uniparental disomy, with the mother carrying the expansion heterozygously. The expansion was detected by long-read sequencing and supported …	NME_NAXE	criTRia
NIPA	ALS1	AD	06/06/2025	Disputed	3.0	2.0	1.0	3	2.33	The NIPA1 exon 1 GCG/polyalanine repeat has been reported as an ALS risk or modifier locus, with some European cohorts showing enrichment or survival effects for long alleles (≥9 or >8 GCG repeats), whereas African-ancestry and broader Project MinE STR studies did not confirm an ALS susceptibility or age-at-onset association. The evidence is conflicting and largely association-based, with limited…	ALS1_NIPA1	criTRia
NOP56	SCA36	AD	08/11/2025	Definitive	13.0	12	1.0	4	13.75	Autosomal dominant spinocerebellar ataxia 36 (SCA36) is caused by a heterozygous intronic GGCCTG hexanucleotide repeat expansion in NOP56. The relationship is supported by multiple SCA36 cohorts and families with repeat-positive affected individuals, autosomal dominant segregation/linkage evidence, and cohort screening showing NOP56 expansions among undiagnosed hereditary ataxia cases. Experiment…	SCA36_NOP56	criTRia
NOTCH2NLC	NIID	AD	08/14/2025	Definitive	14.0	12	2.0	8	5.08	Autosomal dominant NIID is caused by heterozygous GGC/CGG repeat expansions in the 5′ UTR of NOTCH2NLC (also reported as NBPF19/NOTCH2NLC). The association is supported by independent long-read sequencing and repeat-primed/GC-rich PCR studies in familial and sporadic NIID, segregation in affected families, expansion enrichment in disease cohorts compared with controls, and replicated clinical/pat…	NIID_NOTCH2NLC	criTRia
NUTM2B-AS1	OPML1	AD	08/18/2025	Moderate	9.5	7.5	2.0	4	5.0	A heterozygous CGG/CCG repeat expansion in overlapping noncoding exons of bidirectionally transcribed LOC642361/NUTM2B-AS1 is associated with autosomal dominant OPML1/LOC642361-NUTM2B-AS1-related oculopharyngeal myopathy spectrum. The original report identified the expansion in one Japanese OPML family with leukoencephalopathy, with segregation in affected relatives and absence in unaffected rela…	OPML1_NUTM2B_AS1	criTRia
PABPN1	OPMD	AD/AR	08/14/2025	Definitive	12.5	12	0.5	5	24.58	Oculopharyngeal muscular dystrophy (OPMD) is an adult-onset myopathy characterized by ptosis, dysphagia, and proximal limb weakness. The curated locus is the short GCN/GCG repeat in exon 1 of PABPN1 (formerly PABP2), where expansions enlarge the N-terminal polyalanine tract and are associated with autosomal dominant and recessive OPMD. Uploaded genetic evidence supports pathogenic repeat expansio…	OPMD_PABPN1	criTRia
PLIN4	MRUPAV	AD	08/11/2025	Moderate	11.0	7.5	3.5	6	5.17	Autosomal dominant MRUPAV/PLIN4-related vacuolar myopathy is caused by heterozygous coding 99-bp repeat expansions in PLIN4 within the exon encoding the amphipathic perilipin-4 domain. Reported affected families and sporadic cases show adult-onset distal and/or proximal myopathy, rimmed/autophagic vacuoles, and subsarcolemmal or cytoplasmic PLIN4/perilipin-4 aggregates that co-localize with p62/S…	MRUPAV_PLIN4	criTRia
POLG	CPEO		08/18/2025	Disputed	7.0	6.0	1.0	1		The curated POLG CAG/polyglutamine repeat has disputed relevance to CPEO. The provided sources evaluate the repeat primarily as a modifier/association signal in Parkinson disease and Friedreich ataxia, and note that pathogenic POLG coding variants can cause progressive external ophthalmoplegia; they do not provide direct evidence that POLG CAG-repeat variation causes CPEO.	CPEO_POLG	criTRia
PPP2R2B	SCA12	AD	08/11/2025	Moderate	8.5	7.0	1.5	3	24.58	Spinocerebellar ataxia 12 (SCA12) is an autosomal dominant repeat expansion disorder associated with a CAG repeat expansion in the 5′ region/promoter of PPP2R2B. Reported families support segregation of expanded alleles with an adult-onset phenotype that often begins with coarse action tremor of the hands/head and later develops cerebellar ataxia; incomplete/age-dependent penetrance has been repo…	SCA12_PPP2R2B	criTRia
PRDM12	HSAN-VIII	AR	08/14/2025	Moderate	11.0	5.0	6	1		Homozygous PRDM12 polyalanine repeat expansions were reported in two unrelated families with autosomal recessive congenital insensitivity to pain / HSAN-VIII. The TR-specific genetic evidence includes a 19-alanine expansion in family A and an 18-alanine expansion in family J, both exceeding the maximum 14-alanine tract observed in the tested general population. Experimental evidence supports PRDM…	HSAN-VIII_PRDM12	criTRia
PRNP	CJD	AD	08/14/2025	Moderate	8.5	7.5	1.0	4	34.09	PRNP octapeptide repeat insertions (OPRIs) in the exon 2/N-terminal coding repeat region are associated with autosomal dominant genetic Creutzfeldt-Jakob disease/inherited prion disease. Uploaded sources describe the normal five-octapeptide repeat structure, familial CJD/CJD-GSS cases with expanded alleles, published OPRI genetic CJD case summaries across 1–7 additional repeats, and newer 5-OPRI …	CJD_PRNP	criTRia
RAI1	FAME8	AD	08/14/2025	Limited	1.5	1.5	0.0	2	0.45	FAME8 is an autosomal dominant benign adult familial myoclonic epilepsy caused by an intronic RAI1 TTTTA repeat expansion followed by TTTCA repeat insertion. The locus was reported in a large Malian family, where the expansion co-segregated with disease in affected relatives and TTTCA insertions were absent from Malian controls. RAI1 blood RNA studies did not show altered expression, suggesting R…	FAME8_RAI1	criTRia
RAPGEF2	FAME7	AD	08/14/2025	Limited	3	3	0	2	0.91	Intronic TTTCA repeat expansions in RAPGEF2 have been reported in autosomal dominant familial adult myoclonic epilepsy/familial cortical myoclonic tremor with epilepsy (FAME7/BAFME7/FCMTE). Evidence includes one Japanese BAFME family (F8241) with a RAPGEF2 intron 14 TTTCA expansion confirmed by WGS, RP-PCR and Southern blot, and one Chinese FCMTE family with RAPGEF2 TTTCA expansion detected by RP…	FAME7_RAPGEF2	criTRia
RILPL1	OPDM4	AD	08/14/2025	Moderate	10.0	7.5	2.5	3	2.05	A CGG/GGC repeat expansion in the 5′ UTR/promoter region of RILPL1 is associated with autosomal dominant oculopharyngodistal myopathy type 4 (OPDM4). Uploaded sources report RILPL1 expansions in multiple affected individuals, including cohort-level evidence of 11 OPDM4 individuals, with pathogenic repeat sizes around 135–197 repeats and much smaller repeat ranges in controls. Supporting evidence …	OPDM4_RILPL1	criTRia
RUNX2	CCD	AD	08/14/2025	Definitive	12.0	7.5	4.5	6	28.17	Cleidocranial dysplasia (CCD) is an autosomal dominant skeletal dysplasia caused by RUNX2 disruption. This curation focuses on the RUNX2 coding Q/A repeat region. Human repeat-specific evidence includes a Japanese sporadic CCD patient with a RUNX2 polyalanine expansion from 17A to 20A (+3Ala), a RUNX2/CBFA1 polyalanine expansion to 27 alanines segregating in family CCD-B with brachydactyly and mi…	CCD_RUNX2	criTRia
SAMD12	FAME1	AD	08/14/2025	Definitive	11.5	10.0	1.5	5	6.84	Intronic SAMD12 pentanucleotide repeat expansions involving pathogenic TTTCA insertion with accompanying TTTTA expansion cause autosomal dominant familial adult myoclonic epilepsy type 1 (FAME1/FCMTE1). Multiple studies report affected families across Asian populations, segregation with disease, absence of the TTTCA insertion from controls, computational and long-read detection of the expansion, …	FAME1_SAMD12	criTRia
SOX3	XLID, PHPX	XR	05/14/2026	Limited	5.0	3.0	2.0	4	0.88	Patients have been reported with SOX3 polyalanine repeat mutations associated with X-linked pituitary hormone deficiency with or without intellectual disability, with functional studies showing altered transactivation, protein aggregation in overexpression systems, and reduced SOX3 protein levels in a mouse expansion model. 5 total patients across 2 papers and a mouse model. SOX3 has previously b…	XLID_SOX3	criTRia
STARD7	FAME2	AD	08/14/2025	Strong	12	12	0	1		FAME2 is caused by an intronic ATTTC pentanucleotide repeat expansion in the first intron of STARD7. Corbett et al. identified ATTTT/ATTTC repeat expansions in the chromosome 2 FAME interval using WGS-based ExpansionHunter/exSTRa analysis and validated the STARD7 ATTTC expansion by repeat-primed PCR. The expansion segregated with FAME in 158 affected individuals from 22 pedigrees and was absent f…	FAME2_STARD7	criTRia
TAF1	XDP	XR	08/14/2025	Definitive	13.5	9.5	4.0	10	29.08	X-linked dystonia-parkinsonism (XDP) is an adult-onset, X-linked movement disorder most often affecting males of Filipino/Panay ancestry and associated with a founder SVA retrotransposon insertion in intron 32 of TAF1. The XDP SVA contains a variable (CCCTCT)n hexameric repeat whose length correlates inversely with age at onset and shows tissue-specific somatic instability in brain. Genetic studi…	XDP_TAF1	criTRia
TBP	SCA17	AD	08/18/2025	Definitive	13.5	10.0	3.5	7	19.06	Spinocerebellar ataxia type 17 (SCA17) is an autosomal dominant neurodegenerative disorder caused by CAG/CAA repeat expansion in the coding polyglutamine tract of TBP. Reported phenotypes include cerebellar ataxia, cognitive/psychiatric symptoms, chorea, dystonia, parkinsonism, and Huntington disease-like presentations. Genetic evidence includes unrelated probands with TBP expansions and populati…	SCA17_TBP	criTRia
TBX1	TOF	AD	08/18/2025	Limited	2	1	1	2	4.58	TBX1_TOF curation is based on one tetralogy of Fallot (ToF) proband with a heterozygous 30-bp polyalanine expansion in TBX1 (c.1399-1428dup30) reported in a 230-patient ToF cohort. The proband had ToF with absent pulmonary valve, isolated left pulmonary artery, additional VSD, scoliosis, and limited extracardiac features; functional testing showed severely reduced transcriptional activity and pro…	TOF_TBX1	criTRia
TCF4	FECD3	AD	08/18/2025	Definitive	17.5	12	5.5	8	9.41	Fuchs endothelial corneal dystrophy 3 (FECD3) is associated with an intronic TCF4 CTG/TGC trinucleotide repeat expansion (CTG18.1) with autosomal dominant inheritance and incomplete penetrance. Multiple independent cohorts show strong enrichment of expanded alleles in FECD cases versus controls, and family studies support segregation in a subset of kindreds. Functional studies in FECD corneal end…	FECD3_TCF4	criTRia
THAP11	SCA51	AD	08/18/2025	Definitive	13.0	10.0	3.0	4	21.16	Autosomal dominant spinocerebellar ataxia 51 (SCA51) is associated with an exonic CAG/polyglutamine repeat expansion in THAP11. Reported SCA-associated alleles include expanded THAP11 repeats in the pathogenic range of approximately 45-100 repeats, with affected Chinese families showing reduced CAA interruptions and long pure CAG tracts that correlate with earlier onset and greater ataxia severit…	SCA51_THAP11	criTRia
TNRC6A	FAME6	AD	08/14/2025	Limited	2.7	2.5	0.2	1		FAME6/BAFME6 is an autosomal dominant familial adult myoclonic epilepsy phenotype associated with noncoding TTTCA and TTTTA repeat expansions in TNRC6A. PMID:29507423 identified TNRC6A expansions in one BAFME family (F9283), confirmed the repeat configuration by RP-PCR and Southern blot, and reported co-segregation in five affected individuals and one unaffected individual. TTTCA-repeat expansion…	FAME6_TNRC6A	criTRia
TYMS	CPUM	AR	08/14/2025	Limited	1.5	1.5	0.0	1	0.43	A biallelic intronic GATGGT repeat expansion in TYMS was reported in monozygotic twin girls with congenital progressive universal melanosis (CPUM), a congenital, progressive, diffuse hyperpigmentation phenotype without other accompanying symptoms. Long-read whole-genome sequencing and STR analysis identified 210-259 repeat units in both affected twins; each unaffected parent was heterozygous for …	CPUM_TYMS	criTRia
VWA1	HMNR7	AR	08/14/2025	Definitive	12.5	12	0.5	3	3.08	Biallelic VWA1 variants cause autosomal recessive hereditary motor neuropathy/neuromyopathy (HMNR7). The recurrent exon 1 10-bp repeat expansion c.62_71dup, p.(Gly25ArgfsTer74), is the predominant disease-associated allele and was reported in most families, often with loss-of-function consequences. Genetic support includes multiple unrelated affected families, trans/inheritance evidence for compo…	HMNR7_VWA1	criTRia
XYLT1	DBQD2	AR	08/18/2025	Moderate	8.5	6.0	2.5	2	4.83	Autosomal recessive DBQD2/Baratela-Scott syndrome is associated with biallelic XYLT1 pathogenic variants, including a promoter/5' UTR GGC repeat expansion that causes XYLT1 exon 1 hypermethylation and transcriptional silencing. XYLT1 encodes xylosyltransferase I, which initiates proteoglycan glycosaminoglycan-chain biosynthesis; gene-level patient fibroblast studies show reduced XYLT1 expression …	DBQD2_XYLT1	criTRia
YEATS2	FAME4	AD	08/18/2025	Limited	6.0	3.0	3.0	3	11.0	Familial adult myoclonic epilepsy type 4 (FAME4) is an autosomal dominant disorder associated with intronic YEATS2 pentanucleotide repeat expansion/insertion. In a Thai BAFME4 family, long-read sequencing identified a YEATS2 intron 1 (TTTTA)n expansion with a TTTCA insertion, and RP-PCR/long-range PCR showed segregation of TTTCA insertions with disease in 13 affected relatives and absence from ei…	FAME4_YEATS2	criTRia
ZFHX3	SCA4	AD	08/18/2025	Definitive	13.5	9.5	4.0	7	22.08	Heterozygous exonic GGC repeat expansions in the final coding exon of ZFHX3, encoding an expanded polyglycine tract, cause autosomal dominant spinocerebellar ataxia type 4 (SCA4). The locus-disease relationship is supported by multiple affected families with cerebellar ataxia and sensory neuropathy, segregation/linkage to the 16q22 SCA4 region, pathogenic-range uninterrupted GGC expansions absent…	SCA4_ZFHX3	criTRia
ZIC2	HPE5	AD	05/24/2026	Definitive	12.5	6.5	6	7	26.18	Heterozygous ZIC2 variants, including a recurrent C-terminal polyalanine tract expansion from 15 to 25 alanines, are associated with autosomal dominant holoprosencephaly 5 (HPE5). Reported genetic evidence includes ZIC2 mutations in 16 affected individuals from 15 unrelated HPE families, with frameshift/null alleles, an in-frame deletion, a missense variant, and alanine-tract expansions including…	HPE5_ZIC2	criTRia
ZIC3	VACTERLX	XR	08/18/2025	Limited	3.5	3.5	0	2	10.42	ZIC3 VACTERLX is supported by two reports of N-terminal polyalanine repeat expansions: a de novo 10-to-12 alanine expansion in one male with VACTERL association overlapping X-linked heterotaxy, and a later report of a large X-linked OAVS family with segregation of a 10-to-11 alanine expansion plus one unrelated male OAVS case with a 10-to-12 alanine expansion. The evidence is locus-specific for t…	VACTERLX_ZIC3	criTRia
ZNF713	FRA7A	AD	08/18/2025	Limited	2.5	2.0	0.5	1	10.32	A CGG repeat expansion within the first intron/5' region of ZNF713 underlies the folate-sensitive fragile site FRA7A. A de novo full expansion (>450 repeats) was identified in a male with autism spectrum disorder (ASD), associated with CpG island hypermethylation and reduced ZNF713 expression in patient-derived lymphoblastoid cell lines (LCLs). In a second family, three ASD-affected siblings carr…	FRA7A_ZNF713	criTRia
